# Medications that Regulate Gastrointestinal Transit Influence Inpatient Blood Glucose

**DOI:** 10.1101/2024.07.31.24311287

**Authors:** Amanda Momenzadeh, Caleb Cranney, So Yung Choi, Catherine Bresee, Mourad Tighiouart, Roma Gianchandani, Joshua Pevnick, Jason H. Moore, Jesse G. Meyer

## Abstract

**Objective:** A multitude of factors affect a hospitalized individual’s blood glucose (BG), making BG difficult to predict and manage. Beyond medications well established to alter BG, such as beta-blockers, there are likely many medications with undiscovered effects on BG variability. Identification of these medications and the strength and timing of these relationships has potential to improve glycemic management and patient safety.

**Materials and Methods:** EHR data from 103,871 inpatient encounters over 8 years within a large, urban health system was used to extract over 500 medications, laboratory measurements, and clinical predictors of BG. Feature selection was performed using an optimized Lasso model with repeated 5-fold cross-validation on the 80% training set, followed by a linear mixed regression model to evaluate statistical significance. Significant medication predictors were then evaluated for novelty against a comprehensive adverse drug event database.

**Results:** We found 29 statistically significant features associated with BG; 24 were medications including 10 medications not previously documented to alter BG. The remaining five factors were Black/African American race, history of type 2 diabetes mellitus, prior BG (mean and last) and creatinine.

**Discussion:** The unexpected medications, including several agents involved in gastrointestinal motility, found to affect BG were supported by available studies. This study may bring to light medications to use with caution in individuals with hyper- or hypoglycemia. Further investigation of these potential candidates is needed to enhance clinical utility of these findings.

**Conclusion:** This study uniquely identifies medications involved in gastrointestinal transit to be predictors of BG that may not well established and recognized in clinical practice.
