## Supplemental Table 1 for "Medications that Regulate Gastrointestinal Transit Influence Inpatient Blood Glucose"

### Sheet: STable1
Column1	mean absolute value coefficient
PMH_T2DM	7.55597
Black_or_African_American	0.877325
CREATININE_mean	0.582841
PREDNISONE__5_MG_PO_TABS	0.530234
GLUCOSE_POC_mean	0.44895
MORPHINE__4_MG_ML_IV_SOLN	0.401874
INSULIN_ASPART_U_100_100_UNITS_ML_SC_SOLN	0.367018
DEXAMETHASONE_SODIUM_PHOSPHATE__4_MG_ML_IJ_SOLN	0.318208
DEXAMETHASONE__4_MG_PO_TABS	0.242567
LOPERAMIDE_2_MG_PO_CAPS	0.227601
MAGNESIUM_SULFATE_IN_D5W__1_G_100_ML_IV_PGBK	0.224791
BISACODYL__5_MG_PO_TBEC	0.164136
LIDOCAINE__PF__10_MG_ML__1____IJ_SOLN	0.154226
ZOLPIDEM_10_MG_PO_TABS	0.143338
GLUCOSE_POC_last	0.140753
MIRTAZAPINE_15_MG_PO_TABS	0.130594
HYDROMORPHONE_IN_D5W_50_MG_250_ML__0_2_MG_ML__PREMIX_IV_PGBK	0.114476
INSULIN_LISPRO_100_UNITS_ML_SOLN	0.109388
PIOGLITAZONE_30_MG_PO_TABS	0.108477
APIXABAN_5_MG_PO_TABS	0.108243
INSULIN_REGULAR_HUMAN_100_UNITS_ML_IJ_SOLN	0.107748
HYDRALAZINE__10_MG_PO_TABS	0.101208
PREDNISONE_10_MG_PO_TABS	0.100111
LISINOPRIL__5_MG_PO_TABS	0.094337
ROSUVASTATIN_10_MG_PO_TABS	0.0927808
MONTELUKAST_10_MG_PO_TABS	0.086259
PREDNISONE_20_MG_PO_TABS	0.0839114
DOBUTAMINE_IN_D5W_250_MG_125_ML__2_MG_ML__IV_SOLN	0.0820454
METOCLOPRAMIDE_HCL__5_MG_PO_TABS	0.0801304
ROSUVASTATIN__5_MG_PO_TABS	0.0799511
PIPERACILLIN_TAZOBACTAM_IVPB_3_375G	0.0776089
GLIPIZIDE_10_MG_PO_TABS	0.0701366
INSULIN_GLARGINE_100_UNITS_ML	0.0685065
DEXTROSE_50___IN_WATER__D50W__IV_SYRG	0.0597709
FUROSEMIDE_20_MG_PO_TABS	0.0593232
SENNOSIDES__8_6_MG_PO_TABS	0.0584822
AMLODIPINE__5_MG_PO_TABS	0.0567501
PIPERACILLIN_TAZOBACTAM_VIAL_4_5_G_50_ML_D5W_VIAL_TO_BAG_IVPB	0.0554442
METHYLPREDNISOLONE_SOD_SUC_PF__40_MG_ML_IJ_SOLR	0.0541755
ALBUTEROL_SULFATE_2_5_MG__3_ML__0_083____IN_NEBU	0.0539157
TORSEMIDE__20_MG_PO_TABS	0.0525976
LACTULOSE_20_GRAM_30_ML_PO_SOLN	0.051409
SODIUM_CITRATE_CITRIC_ACID_500_334_MG_5_ML_PO_SOLN	0.0509493
AMLODIPINE_10_MG_PO_TABS	0.0505905
SITAGLIPTIN__25_MG_PO_TABS	0.049741
ISOSORBIDE_DINITRATE_10_MG_PO_TABS	0.0489081
ONDANSETRON_HCL__PF__4_MG_2_ML_IJ_SOLN	0.0483844
HYDROMORPHONE__2_MG_PO_TABS	0.0481766
SPIRONOLACTONE__25_MG_PO_TABS	0.0479015
HYDRALAZINE_20_MG_ML_IJ_SOLN	0.0460472
TACROLIMUS_1_MG_PO_CAPS	0.0458978
SODIUM_BICARBONATE_8_4____1_MEQ_ML__IV_SYRG	0.0458018
DOBUTAMINE_IN_0_9__NACL_500_MG_250_ML__2_MG_ML__IV_SOLN	0.0454051
SODIUM_PHOSPHATE_IVPB	0.0446909
DEXMEDETOMIDINE_IN_0_9___NACL_400_MCG_100_ML__4_MCG_ML__IV_SOLN	0.0442882
GLUCOSE_POC_max	0.0441436
SENNOSIDES_8_8_MG_5_ML_PO_SYRP	0.0432337
DONEPEZIL_10_MG_PO_TABS	0.0424105
IPRATROPIUM_ALBUTEROL_0_5_MG_3_MG_2_5_MG_BASE__3_ML_IN_NEBU	0.040372
MORPHINE__4_MG_ML_IV_CRTG	0.0395932
METHADONE_10_MG_PO_TABS	0.0382579
BISACODYL_10_MG_PR_SUPP	0.037964
LOSARTAN__25_MG_PO_TABS	0.0362588
HYDRALAZINE_IVPB	0.0346148
GLUCOSE_POC_min	0.0344807
HYDROMORPHONE_1MG_ML_PCA_CSMC	0.0327109
ENOXAPARIN_60_MG_0_6_ML_SC_SYRG	0.0320305
HYDROMORPHONE_IN_D5W_125_MG_250_ML__0_5_MG_ML__IV_SOLN	0.0316254
NIFEDIPINE_60_MG_PO_TR24	0.0303817
ISOSORBIDE_MONONITRATE__30_MG_PO_TB24	0.030302
ESCITALOPRAM_OXALATE_10_MG_PO_TABS	0.0299677
POTASSIUM_PHOSPHATE_INFUSION	0.0282916
INSULIN_REGULAR_IN_0_9__NACL_100_UNITS_100_ML__ADULT_	0.027638
PANTOPRAZOLE_80MG_IV_IN_NS__0_8_MG_ML_	0.0271715
APIXABAN_2_5_MG_PO_TABS	0.0270124
QUETIAPINE__50_MG_PO_TABS	0.0248302
PIPERACILLIN_TAZOBACTAM_IVPB_VIAL_2_25_G_50_ML_D5W_VIAL_TO_BAG_IVPB	0.0247831
NOREPINEPHRINE_BITARTRATE_D5W_4MG_250ML__16MCG_ML__IV_SOLN	0.0246327
FUROSEMIDE_40_MG_PO_TABS	0.0245369
DOPAMINE_IN_0_9__NACL_800_MG_250_ML__3_2_MG_ML__IV_SOLN	0.0242981
METOPROLOL_TARTRATE__25_MG_HALF_TAB___12_5_MG	0.0235234
METOCLOPRAMIDE_HCL__5_MG_ML_IJ_SOLN	0.0235049
METHYLPREDNISOLONE_SOD_SUC_PF__125_MG_2_ML_IJ_SOLR	0.0234478
POTASSIUM_CHLORIDE_IN_WATER__20_MEQ_50_ML_IV_PGBK	0.0229074
MICAFUNGIN_100_MG_100_ML_D5W_VIAL_TO_BAG_IVPB	0.022496
NICOTINE_14_MG_TD_PT24	0.0223604
MAGNESIUM_HYDROXIDE_400_MG_5_ML_PO_SUSP	0.022337
CLOTRIMAZOLE__10_MG_MM_TROC	0.0221856
BACLOFEN_10_MG_PO_TABS	0.0219246
INSULIN_NPH_AND_REGULAR_HUMAN_100_UNIT_ML__70_30__SC	0.0215243
CYCLOBENZAPRINE__5_MG_PO_TABS	0.0212659
METOPROLOL_SUCCINATE__25_MG_PO_TB24	0.0211245
QUETIAPINE_25MG_HALF_TAB___12_5MG	0.0209616
MIDAZOLAM_IN_0_9___SOD_CHLORID_1_MG_ML_IV_SOLN	0.0209144
MELATONIN__3_MG_PO_TABS	0.0200437
NICARDIPINE_IN_0_9__NACL_50_MG_250_ML__0_2_MG_ML__IV_SOLN	0.0197157
LABETALOL_100_MG_PO_TABS	0.0196075
ROSUVASTATIN_20_MG_PO_TABS	0.0193077
LISINOPRIL_10_MG_PO_TABS	0.0190758
CISATRACURIUM_IN_D5W_100_MG_100_ML__1_MG_ML__IV_SOLN	0.0187425
LISINOPRIL_40_MG_PO_TABS	0.0187248
MIDODRINE_10_MG_PO_TABS	0.0184982
MIDAZOLAM_IN_D5W_250_MG_250_ML__1_MG_ML__IV_SOLN	0.0184639
RANITIDINE_HCL_25_MG_ML_IJ_SOLN	0.0181454
PANTOPRAZOLE_20_MG_PO_TBEC	0.0174318
KETOROLAC_30_MG_ML__1_ML__IJ_SOLN	0.0172871
OXYCODONE__15_MG_PO_TABS	0.0169865
CHLORHEXIDINE_GLUCONATE_0_12__ORAL_RINSE_	0.0168227
SITAGLIPTIN_100_MG_PO_TABS	0.0167175
AMIODARONE_100_MG_PO_TABS	0.0166778
QUETIAPINE_100_MG_PO_TABS	0.0166318
ENOXAPARIN_30_MG_0_3_ML_SC_SYRG	0.0164839
IPRATROPIUM_BROMIDE_17_MCG_ACTUATION_IN_HFAA	0.016468
EPINEPHRINE_IN_D5W_16_MG_250ML__0_064MG_ML_IV_SOLN	0.0164565
EPINEPHRINE_IN_D5W_8_MG_250ML__0_032_MG_ML_IV_PREMIX	0.0162491
FLUCONAZOLE_100_MG_PO_TABS	0.0161602
ENOXAPARIN_40_MG_0_4_ML_SC_SYRG	0.0156987
CINACALCET_30_MG_PO_TABS	0.0154746
LORATADINE_10_MG_PO_TABS	0.0145931
POTASSIUM_BICARB_CITRIC_ACID_20_MEQ_PO_TBEF	0.0145612
LIDOCAINE_IN_5___DEXTROSE__PF__4_MG_ML__0_4____IV_SOLP	0.0143508
ALUM_MAG_HYDROXIDE_SIMETH_400_400_40_MG_5_ML_PO_SUSP	0.0142441
LACTULOSE_10_GRAM_15_ML__15_ML__PO_SOLN	0.0139337
CARVEDILOL_12_5_MG_PO_TABS	0.0137373
IRON_SUCROSE_IVPB_IN_250_ML	0.0135979
NIFEDIPINE_30_MG_PO_TR24	0.01359
PREGABALIN__50_MG_PO_CAPS	0.0133028
CARVEDILOL__6_25_MG_PO_TABS	0.013258
MIDODRINE__5_MG_PO_TABS	0.0128907
CLOPIDOGREL__75_MG_PO_TABS	0.0124276
FEBUXOSTAT_40_MG_PO_TABS	0.0123946
ERYTHROMYCIN_IVPB_FOR_GI_MOTILITY	0.0122216
MIDAZOLAM_125MG_IN_D5W_250ML__0_5_MG_ML_	0.0121575
SIMVASTATIN_20_MG_PO_TABS	0.0121158
PRAVASTATIN_20_MG_PO_TABS	0.0117858
ATORVASTATIN_80_MG_PO_TABS	0.0116545
DOBUTAMINE_IN_0_9__NACL_1000_MG_250_ML__4_MG_ML__IV_SOLN	0.0115342
PRAVASTATIN_80_MG_PO_TABS	0.0114655
LEVOTHYROXINE__50_MCG_PO_TABS	0.0112544
LEVOTHYROXINE__25_MCG_PO_TABS	0.0112212
ALBUMIN__HUMAN_5___5___IV_SOLP	0.0102634
BENZONATATE_100_MG_PO_CAPS	0.0100493
OLANZAPINE__5_MG_PO_TABS	0.0100333
FUROSEMIDE_10_MG_ML_IJ_SOLN	0.00992009
FAT_EMULSION_20___SMOFLIPID__ADULT	0.00988614
POLYETHYLENE_GLYCOL_3350_17_GRAM_DOSE_PO_POWD	0.00979294
DOPAMINE_IN_5___DEXTROSE_800_MG_250_ML__3_200_MCG_ML__IV_SOLN	0.00975967
TRAMADOL__50_MG_PO_TABS	0.00962788
BETHANECHOL_CHLORIDE_25_MG_PO_TABS	0.00951062
POLYETHYLENE_GLYCOL_3350_17_GRAM_PO_PWPK	0.00943683
ESCITALOPRAM_OXALATE_20_MG_PO_TABS	0.00940682
PROPRANOLOL__20_MG_PO_TABS	0.0091852
PIPERACILLIN_TAZOBACTAM_VIAL_3_375_G_50_ML_D5W_VIAL_TO_BAG_IVPB	0.00916776
AMIODARONE_IV_INFUSION__1_MG_ML_	0.00912618
INSULIN_NPH_ISOPH_U_100_HUMAN_100_UNITS_ML_SC_SUSP	0.00904461
MIDAZOLAM__PF__IN_NACL_100_MG_100_ML__1_MG_ML__IV_SOLN	0.00904379
DILTIAZEM_HCL__60_MG_PO_TABS	0.00900269
AZITHROMYCIN_250_MG_PO_TABS	0.00896414
FLUCONAZOLE_IN_NACL__ISO_OSM__400_MG_200_ML_IV_PGBK	0.00889706
NICARDIPINE_MINI_BAG_PLUS_25_MG_IN_NS_100_ML_INFUSION	0.00870068
DULOXETINE_30_MG_PO_CPDR	0.00849468
AGE	0.00846457
ARTIFICIAL_TEARS_HYPROMELLOSE__0_5___OP_DROP	0.00845754
PANTOPRAZOLE_40_MG_PO_TBEC	0.00839559
DULOXETINE_60_MG_PO_CPDR	0.00834081
POTASSIUM_CHLORIDE_IN_WATER_10_MEQ_100_ML_IV_PGBK	0.0081573
HYDROMORPHONE_IN_D5W_250_MG_250_ML__1_MG_ML__IV_SOLN	0.00813349
EPOPROSTENOL__VELETRI__INFUSION	0.00789826
POTASSIUM_CHLORIDE_20_MEQ_PO_TBTQ	0.00788844
CALCIUM_GLUCONATE_1G_VIAL_TO_BAG_IVPB	0.00773908
SILDENAFIL__PULM_HYPERTENSION__20_MG_PO_TABS	0.00762105
CHLORHEXIDINE_GLUCONATE_0_12___MM_MWSH	0.00761272
LOSARTAN__50_MG_PO_TABS	0.00751159
PANTOPRAZOLE_ORAL_SUSPENSION_2_MG_ML	0.00741381
LEVOTHYROXINE__88_MCG_PO_TABS	0.0073694
PREGABALIN__75_MG_PO_CAPS	0.00732472
VORICONAZOLE_200_MG_PO_TABS	0.00731189
POTASSIUM_CHLORIDE_20_MEQ_15_ML_PO_LIQD	0.00730741
TRAZODONE__50_MG_PO_TABS	0.00723867
ALBUTEROL_SULFATE_90_MCG_ACTUATION_IN_HFAA	0.00723048
LEVOTHYROXINE_100_MCG_IV_SOLR	0.00713991
POTASSIUM_CHLORIDE_10_MEQ_PO_CPSR	0.00707942
DIPHENHYDRAMINE_HCL_50_MG_ML_IJ_SOLN	0.00701761
OCTREOTIDE_ACETATE__100_MCG_ML_IJ_SOLN	0.0068711
ERYTHROMYCIN_ETHYLSUCCINATE_200_MG_5_ML_PO_SUSR	0.00684386
CALCIUM_CHLORIDE_100_MG_ML__10____IV_SYRG	0.00678898
NIMODIPINE_30_MG_PO_CAPS	0.0066657
SERTRALINE__50_MG_PO_TABS	0.00663664
ENOXAPARIN__80_MG_0_8_ML_SC_SYRG	0.00659852
FERROUS_SULFATE_300_MG__60_MG_IRON__5_ML_PO_LIQD	0.00659454
ZINC_SULFATE_50_MG_ZINC__220_MG__PO_CAPS	0.00651438
LEVOTHYROXINE_150_MCG_PO_TABS	0.00625228
SODIUM_CHLORIDE__0_65___NA_SPRA	0.00622613
CISATRACURIUM_IN_D5W_200_MG_200_ML__1_MG_ML__IV_SOLN	0.00617449
POTASSIUM_CHLORIDE_IN_WATER_40_MEQ_100_ML_IV_PGBK	0.0061587
ISOSORBIDE_DINITRATE_20_MG_PO_TABS	0.00614826
MEMANTINE_10_MG_PO_TABS	0.00606312
NATEGLINIDE__60_MG_PO_TABS	0.0060345
DOBUTAMINE_IN_D5W_1_000_MG_250_ML__4_000_MCG_ML__IV_SOLP	0.00602489
LEVOTHYROXINE__75_MCG_PO_TABS	0.00601194
METOPROLOL_SUCCINATE_100_MG_PO_TB24	0.00599627
IMIPENEM_CILASTATIN_250_MG_100_ML_NS_VIAL_TO_BAG_IVPB	0.00597929
DOBUTAMINE_IN_D5W_500_MG_250_ML__2_MG_ML__IV_SOLN	0.00597278
SITAGLIPTIN__50_MG_PO_TABS	0.00595333
FAMOTIDINE__PF__20_MG_2_ML_IV_SOLN	0.00592132
PROPRANOLOL__10_MG_PO_TABS	0.00590759
ALLOPURINOL_300_MG_PO_TABS	0.0058676
LISINOPRIL_20_MG_PO_TABS	0.00580794
MIDAZOLAM_IN_0_9__NACL_125_MG_250_ML__0_5_MG_ML__IV_SOLN	0.00580281
HYDROMORPHONE__4_MG_PO_TABS	0.00576629
METOPROLOL_SUCCINATE__50_MG_PO_TB24	0.00558793
PIOGLITAZONE_45_MG_PO_TABS	0.00552002
HYDRALAZINE__25_MG_PO_TABS	0.00550576
DIPHENHYDRAMINE_HCL_25_MG_PO_CAPS	0.00549855
FAMOTIDINE_20_MG_PO_TABS	0.00545826
BUMETANIDE__BUMEX__25MG_IN_100ML__STRAIGHT_DRUG__INFUSION	0.00538984
CARVEDILOL_25_MG_PO_TABS	0.0053699
FLUCONAZOLE_200_MG_PO_TABS	0.00535863
PANTOPRAZOLE_40_MG_IV_SOLR	0.00534114
METOPROLOL_TARTRATE__50_MG_PO_TABS	0.00518861
CSHS_PARENTERAL_NUTRITITION_ORDER_ADULT	0.00516419
ENOXAPARIN_100_MG_ML_SC_SYRG	0.00513319
METHYLPREDNISOLONE_SODIUM_SUCC_IVPB	0.00510393
ASPIRIN___81_MG_PO_CHEW	0.0050419
HYDROCORTISONE_SOD_SUCC__PF__100_MG_2_ML_IJ_SOLR	0.00501097
LEVOTHYROXINE_125_MCG_PO_TABS	0.00499257
FUROSEMIDE_IN_D5W_150_MG_150_ML__1_MG_ML__IV_SOLN	0.00496183
MIDAZOLAM_IN_0_9__NACL_250_MG_250_ML__1_MG_ML__IV_SOLN	0.00482397
PHENYTOIN_SODIUM_50_MG_ML_IJ_SOLN_IVPB__PREP_BY_RN_	0.00477335
METFORMIN__500_MG_PO_TABS	0.00474627
PIOGLITAZONE_15_MG_PO_TABS	0.00474618
LABETALOL_5_MG_ML_IV_SOLN	0.00469852
AMIODARONE_150MG_D5W_150ML_CSHS	0.00466159
NICARDIPINE_IN_0_9__NACL_125_MG_250_ML__0_5_MG_ML__IV_SOLN	0.00450093
RANITIDINE_HCL_150_MG_PO_TABS	0.0044944
ASPIRIN___81_MG_PO_TBEC	0.00449396
POTASSIUM_CHLORIDE_IN_WATER__10_MEQ_50_ML_IV_PGBK	0.00448741
QUETIAPINE__25_MG_PO_TABS	0.00447011
VALSARTAN_160_MG_PO_TABS	0.00439869
TICAGRELOR_90_MG_PO_TABS	0.00432733
MICAFUNGIN_IVPB	0.00430602
EZETIMIBE_10_MG_PO_TABS	0.00420857
METOPROLOL_TARTRATE__25_MG_PO_TABS	0.00413201
DILTIAZEM_HCL__30_MG_PO_TABS	0.00408989
PRAVASTATIN_40_MG_PO_TABS	0.00401378
_D5W__DEXTROSE_5__IN_WATER_IV_SOLP	0.00397838
NOREPINEPHRINE_IN_D5W_16_MG_250_ML__0_064_MG_ML__IV_SOLN	0.0038863
DIAZEPAM__5_MG_PO_TABS	0.0038769
VITAMIN_E_268_MG__400_UNIT__PO_CAPS	0.00387655
ALBUMIN__HUMAN_25___25___IV_SOLP	0.00381878
ALLOPURINOL_100_MG_PO_TABS	0.00378942
FENTANYL_CITRATE__PF__50_MCG_ML_IJ_SOLN	0.00370344
MIDAZOLAM_1_MG_ML_IJ_SOLN	0.00368162
DOCUSATE_SODIUM_250_MG_PO_CAPS	0.00367732
GUAIFENESIN_100_MG_5_ML_PO_LIQD	0.00359636
NOREPINEPHRINE_IN_0_9__NACL_8_MG_250_ML__0_032_MG_ML__IV_SOLN	0.00358536
NOREPINEPHRINE_IN_0_9__NACL_16_MG_250_ML__0_064_MG_ML__IV_SOLN	0.00354728
ALBUTEROL_SULFATE_2_5_MG_0_5_ML_IN_NEBU	0.00351334
OXYCODONE___5_MG_PO_TABS	0.00350918
DEXTROMETHORPHAN_GUAIFENESIN_10_100_MG_5_ML_PO_SYRP	0.00339361
BUDESONIDE_0_5_MG_IN_NBSP	0.00339095
IRON_SUCROSE_100_MG_IRON_5_ML_IV_SOLN	0.00335409
FENTANYL_INFUSION_2500_MCG_250_ML_NS	0.0033494
ROSUVASTATIN_40_MG_PO_TABS	0.00332361
MIDAZOLAM_IN_NACL_ISO_OSMO_PF__1_MG_ML_IV_SOLN	0.00332237
HYDRALAZINE__50_MG_PO_TABS	0.0032418
DOXYCYCLINE_HYCLATE_100_MG_PO_CAPS	0.00323262
FENTANYL_BOLUS_FROM_PUMP	0.00322635
NATEGLINIDE_120_MG_PO_TABS	0.00315203
DOCUSATE_SODIUM_100_MG_PO_CAPS	0.00313721
CISATRACURIUM_2_MG_ML_IV_SOLN	0.00313714
MEROPENEM_500_MG_IV_SOLR	0.00302455
OCTREOTIDE_IN_0_9__NACL_500_MCG_250_ML__2_MCG_ML__IV_SOLN	0.00296205
GANCICLOVIR_IVPB	0.00288988
DOBUTAMINE_IN_D5W_500_MG_250_ML__2_000_MCG_ML__IV_SOLP	0.00282847
EPINEPHRINE_IN_D5W_3_MG_100_ML__0_03_MG_ML__IV_PREMIX	0.00281232
SIMETHICONE__80_MG_PO_CHEW	0.00277786
METOPROLOL_TARTRATE_100_MG_PO_TABS	0.00269247
ASCORBIC_ACID__VITAMIN_C___250_MG_PO_TABS	0.00267031
FLUCONAZOLE_IN_NACL__ISO_OSM__200_MG_100_ML_IV_PGBK	0.0026695
RANOLAZINE__500_MG_PO_TB12	0.00264067
FAT_EMULSION_20___IV_EMUL	0.00263687
OXYCODONE_5_MG_5_ML_PO_SOLN	0.00263218
CEFEPIME___1_GRAM_IJ_SOLR	0.00259187
LACTATED_RINGERS_IV_SOLP	0.00258164
THIAMINE_HCL__VITAMIN_B1__100_MG_PO_TABS	0.00249835
LABETALOL_300_MG_PO_TABS	0.00247434
CISATRACURIUM_IN_D5W_250_MG_250_ML__1_MG_ML__IV_SOLN	0.00230622
FOLIC_ACID__1_MG_PO_TABS	0.00222429
DILTIAZEM_IN_D5W_125_MG_125_ML__1_MG_ML__IV_SOLUTION	0.00215487
RIFAXIMIN_550_MG_PO_TABS	0.00214021
LORAZEPAM_2_MG_ML_IJ_SOLN	0.00207834
MYCOPHENOLATE_MOFETIL_500_MG_PO_TABS	0.00205208
METHOCARBAMOL_500_MG_PO_HALF_TAB___250_MG	0.00200489
CARVEDILOL__3_125_MG_PO_TABS	0.0019825
MORPHINE_2_MG_ML_IV_CRTG	0.00192896
LEVOTHYROXINE_100_MCG_PO_TABS	0.00188504
BMI	0.00187665
METHOCARBAMOL_500_MG_PO_TABS	0.00185358
AMIODARONE_200_MG_PO_TABS	0.00184902
MYCOPHENOLATE_IVPB	0.00177888
MYCOPHENOLATE_MOFETIL_200_MG_ML_PO_SUSR	0.00177042
LACOSAMIDE_10_MG_ML_PO_SOLN	0.00175626
URSODIOL_250_MG_PO_TABS	0.00173831
NICARDIPINE_IN_NACL__ISO_OS__40_MG_200_ML__0_2_MG_ML__IV_PGBK	0.00165774
MYCOPHENOLATE_SODIUM_360_MG_PO_TBEC	0.00164876
ARGATROBAN_IN_NACL__ISO_OS__50_MG_50_ML__1_MG_ML__IV_SOLN	0.00163155
ANTITHYMOCYTE_GLOBULIN__RABBIT__IVPB	0.00163125
LEVETIRACETAM__KEPPRA__500_MG_50_ML_VIAL_TO_BAG_IVPB	0.00160139
CELECOXIB_200_MG_PO_CAPS	0.00159268
VALPROIC_ACID__AS_SODIUM_SALT__250_MG_5_ML__5_ML__PO_SOLN	0.00158527
LACOSAMIDE__VIMPAT__IVPB	0.00156086
NEBIVOLOL__5_MG_PO_TABS	0.001544
FINASTERIDE_5_MG_PO_TABS	0.00153416
METOPROLOL_CUSTOM_DOSE_IVPB	0.0015052
LABETALOL_200_MG_PO_TABS	0.00145915
METOPROLOL_TARTRATE_5_MG_5_ML_IV_SOLN	0.00143233
VANCOMYCIN_500_MG_100_ML_D5W_VIAL_TO_BAG_IVPB	0.00141185
ELECTROLYTE_A_IV_SOLP___BOLUS	0.00141089
GABAPENTIN_300_MG_PO_CAPS	0.00137087
CEPHALEXIN_500_MG_PO_CAPS	0.00136979
ASPIRIN__325_MG_PO_TABS	0.00134946
ACYCLOVIR_200_MG_PO_CAPS	0.00132049
DRONABINOL__2_5_MG_PO_CAPS	0.00132029
ACETAMINOPHEN__650_MG_PR_SUPP	0.00131583
VANCOMYCIN_ORAL_SOLUTION_25_MG_ML	0.00131282
RANITIDINE_HCL_15_MG_ML_PO_SYRP	0.00131129
ACETAMINOPHEN_1_000_MG_100_ML__10_MG_ML__IV_SOLN	0.00128436
URSODIOL_ORAL_SUSPENSION_50_MG_ML__IP_ORDERING_ONLY_	0.00128093
METFORMIN_1000_MG_PO_TABS	0.00126677
LINEZOLID_IN_DEXTROSE_5__600_MG_300_ML_IV_PGBK	0.00125317
AZITHROMYCIN_500_MG_250_ML_NS_VIAL_TO_BAG	0.00123907
CEFTRIAXONE_IVPB_VIAL_1_GRAM_50_ML_D5W_VIAL_TO_BAG_IVPB	0.00121464
DOCUSATE_SODIUM__50_MG_5_ML_PO_LIQD	0.00116074
HYDROMORPHONE_IN_D5W_50_MG_250_ML__0_2_MG_ML__IV_SOLN	0.00112235
PROCHLORPERAZINE_EDISYLATE_10_MG_2_ML__5_MG_ML__IJ_SOLN	0.00108425
VALGANCICLOVIR_450_MG_PO_TABS	0.00105609
AMIODARONE_INFUSION_DOUBLE_STRENGTH__2_MG_ML_	0.00103946
CALCIUM_CARBONATE_200_MG_CALCIUM__500_MG__PO_CHEW	0.00102928
ACETAMINOPHEN__650_MG_PO_SOLN	0.00101304
ESMOLOL_IN_STERILE_WATER_2_500_MG_250_ML__10_MG_ML__IV_SOLP	0.00101015
HEPARIN__PORCINE__PF__1000_UNIT_ML_IJ_SOLN_FOR_INTRACATHETER	0.000982672
GABAPENTIN_100_MG_PO_CAPS	0.000978176
METHOCARBAMOL_IVPB	0.00096477
FERROUS_SULFATE_325_MG__65_MG_IRON__PO_TABS	0.00085737
FUROSEMIDE__LASIX__1000MG_IN_100ML__STRAIGHT_DRUG__INFUSION	0.000829488
CEFTRIAXONE___1_GRAM_IJ_SOLR	0.00081136
HEPARIN__PORCINE__PF___100_UNITS_ML_IV_SYRG	0.000801314
HEPARIN_IN_D5W_25000_UNIT_250_ML_FOR_CRRT_NX_STAGE_PUMP	0.000796695
CALCIUM_ACETATE_PHOSPHAT_BIND__667_MG_PO_CAPS	0.000757789
NOREPINEPHRINE__LEVOPHED__0_032MG_ML__8_MG_IN_D5W_250_ML	0.000741052
METHOCARBAMOL_750_MG_PO_TABS	0.00072082
GABAPENTIN_250_MG_5_ML_PO_SOLN	0.000719755
ESMOLOL_IN_NACL__ISO_OSM__2_500_MG_250_ML__10_MG_ML__IV_SOLP	0.0006894
IMIPENEM_CILASTATIN_500_MG_100_ML_NS_VIAL_TO_BAG_IVPB	0.00065434
GUAIFENESIN__600_MG_PO_TA12	0.000652367
ACETYLCYSTEINE_600_MG_PO_CAPS	0.000633805
MYCOPHENOLATE_MOFETIL_250_MG_PO_CAPS	0.000629367
ONDANSETRON_4_MG_PO_TBDL	0.000628601
METRONIDAZOLE_500_MG_PO_TABS	0.000616855
CALCIUM_CARBONATE_500_MG_CALCIUM__1_250_MG__PO_TABS	0.000608396
MEROPENEM_1000_MG_100_ML_NS_VIAL_TO_BAG_IVPB	0.000604572
DEXMEDETOMIDINE_400_MCG_IN_0_9__NACL_100_ML_MINI_BAG_PLUS	0.000596325
FENTANYL_CITRATE_IN_0_9__NACL_5000_MCG_250_ML__20_MCG_ML__IV_SOLN	0.000574843
ATOVAQUONE_750_MG_5_ML_PO_SUSP	0.000531365
VALPROIC_ACID_IVPB	0.000508912
METRONIDAZOLE_IN_NACL__ISO_OS__500_MG_100_ML_IV_PGBK	0.000476837
ACYCLOVIR_800_MG_PO_TABS	0.000466436
PROPOFOL_10_MG_ML_IV_EMUL	0.000463383
ESMOLOL_IN_NACL__ISO_OSM__2000_MG_100_ML_IV_SOLP	0.000452117
CEFAZOLIN___1_GRAM_IJ_SOLR	0.000450385
CEFAZOLIN_1_GRAM_50_ML_D5W_VIAL_TO_BAG_IVPB	0.000446342
LEVETIRACETAM_IVPB_CUSTOM	0.00043907
GABAPENTIN_400_MG_PO_CAPS	0.000424455
CYANOCOBALAMIN__VITAMIN_B_12__1000_MCG_PO_TABS	0.000423093
CALCIUM_CARBONATE_500_MG_5_ML__1_250_MG_5_ML__PO_SUSP	0.000412793
AMPICILLIN_2_GRAM_100_ML_NS_VIAL_TO_BAG_IVPB	0.000347539
ASCORBIC_ACID__VITAMIN_C___500_MG_PO_TABS	0.000344424
LEVETIRACETAM__500_MG_PO_TABS	0.000341727
MORPHINE__2_MG_ML_IV_SYRG	0.000328606
CHOLECALCIFEROL__VITAMIN_D3__25_MCG__1_000_UNIT__PO_TABS	0.000317202
SODIUM_BICARBONATE_650_MG_PO_TABS	0.000306244
NITROGLYCERIN_IN_D5W_50_MG_250_ML__0_2_MG_ML__IV_SOLN	0.00030417
MAGNESIUM_OXIDE_400_MG__241_3_MG_MAGNESIUM__PO_TABS	0.000288907
PHENYLEPHRINE_IN_0_9__NACL_100_MG_250_ML__0_4_MG_ML__IV_SOLN	0.000286609
OXACILLIN_IVPB_VIAL_2_G_50_ML_VIAL_TO_BAG_IVPB	0.000286484
PHENYLEPHRINE_IN_D5W_100_MG_250_ML__0_4_MG_ML__IV_SOLN	0.000277675
ACETYLCYSTEINE_200_MG_ML__20____MISC_SOLN	0.000250852
HEPARIN_IN_0_45__NACL_25000_UNITS_250ML_FOR_CRRT_NX_STAGE_PUMP	0.000238932
LEVETIRACETAM_100_MG_ML_PO_SOLN	0.000230392
ACETAMINOPHEN__325_MG_PO_TABS	0.000222224
VANCOMYCIN_750_MG_250_ML_D5W_VIAL_TO_BAG_IVPB	0.000216884
CEFTRIAXONE___2_GRAM_IJ_SOLR	0.000216274
HEPARIN_INJECTION_FOR_DIALYSIS	0.000207258
MEROPENEM_1_GRAM_IV_SOLR	0.000197103
MEROPENEM_CUSTOM_DOSE_IVPB_IN_NS_100_ML	0.000184614
VANCOMYCIN_1250_MG_250_ML_PREMIX_IVPB	0.000182928
CEFEPIME___2_GRAM_IJ_SOLR	0.0001729
CEFEPIME_IVPB_VIAL_2_GRAM_50_ML_D5W_VIAL_TO_BAG_IVPB	0.000171914
FENTANYL_CITRATE_IN_D5W_5000_MCG_250_ML__20_MCG_ML__IV_SOLN	0.000170883
VANCOMYCIN_IN_300_ML_IVPB_CUSTOM_DOSE	0.00015182
EPOETIN_ALFA_10000_UNITS_IJ_SOLN	0.000149095
BUMETANIDE_0_25_MG_ML_IJ_SOLN	0.000134853
VANCOMYCIN_1000_MG_250_ML_D5W_VIAL_TO_BAG_IVPB	0.000131941
SODIUM_CHLORIDE_1000_MG_MISC_TBSO	0.000129775
HEPARIN_PORCINE__IN_0_45__NACL_25000_UNIT_250_ML_IV_SOLP	0.000128417
FENTANYL_CITRATE__PF__0_9_NACL_10_MCG_ML_IV_SOLN	9.41945e-05
SEVELAMER_CARBONATE_800_MG_PO_TABS	9.23837e-05
ACETAMINOPHEN__500_MG_PO_TABS	9.0348e-05
BICARBONATE_DIALYSIS_SOLN_NO_9_K__4_MEQ_L__CA__2_5__MG__1_5__HD_SOLN	7.57784e-05
FENTANYL_CITRATE_IN_D5W__PF__10_MCG_ML_IV_SOLN	6.58417e-05
PRISMASATE_BK_0_3_5_CA_	6.19479e-05
CEFAZOLIN_IN_DEXTROSE__ISO_OS__2_GRAM_50_ML_IV_PGBK	6.1543e-05
HEPARIN__PORCINE__IN_5___DEX_25_000_UNIT_250_ML_100_UNIT_ML__IV_SOLP	5.12876e-05
HEPARIN__PORCINE___5000_UNITS_ML_IJ_SOLN	3.83391e-05
PUREFLOW_RFP_404_BGK_4_2_5_CA_SOLUTION	2.15144e-05
LIPASE_PROTEASE_AMYLASE_24_000_76_000__120_000_UNIT_PO_CPDR	1.94439e-05
ERGOCALCIFEROL__VITAMIN_D2__1_250_MCG__50_000_UNIT__PO_CAPS	1.34076e-05
PRISMASATE_BK_4_2_5_CA_	1.06457e-05
LIPASE_PROTEASE_AMYLASE_36_000_114_000__180_000_UNIT_PO_CPDR	5.80754e-06
NYSTATIN_100000_UNITS_ML_PO_SUSP	3.28649e-07
ICU	0
VASOPRESSIN_20_UNIT_50_ML_NS_VIAL_TO_BAG_INFUSION	0
AMLODIPINE__2_5_MG_PO_TABS	0
TIMOLOL_MALEATE_0_5___OP_DROP	0
TIZANIDINE_2_MG_PO_TABS	0
ALTEPLASE___2_MG_CATH_SOLR	0
VASOPRESSIN_IN_D5W_50_UNITS_50ML__1UNITS_ML__IV	0
VASOPRESSIN_IN_NS_20_UNITS_50ML__0_4_UNITS_ML__INFUSION	0
VASOPRESSIN__0_2_UNITS_ML_IV_SOLN	0
non_OR	0
OR	0
ALPRAZOLAM_0_5_MG_PO_TABS	0
VASOPRESSIN_IN_D5W_100_UNITS_100_ML__1_UNITS_ML__IV_SOLN	0
Passive_Smoke_Exposure___Never_Smoker	0
Yes_alcohol	0
American_Indian_or_Alaska_Native	0
Admit_ESRD	0
Admit_Pain	0
Female	0
NaN_IDU	0
Smoker__Current_Status_Unknown	0
Male	0
Missing_Sex_sum	0
Hispanic	0
Non_Hispanic	0
Missing_ETHNIC_GROUP_sum	0
Asian	0
Not_current_alcohol	0
Native_Hawaiian_or_Other_Pacific_Islander	0
White	0
Missing_RACE_sum	0
NaN_Smoke	0
Current_Every_Day_Smoker	0
Current_Some_Day_Smoker	0
Former_Smoker	0
Heavy_Tobacco_Smoker	0
Light_Tobacco_Smoker	0
Never_Smoker	0
Admit_AKI	0
Admit_AMS	0
Admit_NV	0
Admit_GIB	0
ZOLPIDEM__5_MG_PO_TABS	0
No_alcohol	0
PMH_Liver_failure	0
PMH_CKD	0
PMH_T1DM	0
Never_alcohol	0
PMH_CHF	0
NaN_Alcohol	0
PMH_HypoThyroid	0
Yes_IDU	0
PMH_HyperThyroid	0
PMH_Pregnancy	0
Not_current_IDU	0
No_IDU	0
PMH_Hypoglycemia	0
PMH_Malignancy	0
PMH_Pain	0
Never_IDU	0
Admit_CHF	0
TAMSULOSIN_0_4_MG_PO_CAPS	0
Admit_Sepsis	0
PMH_Anemia	0
CLONIDINE_HCL_0_1_MG_PO_TABS	0
TACROLIMUS_ORAL_SUSPENSION_1_MG_ML__IP_ORDERING_ONLY_	0
GLIPIZIDE__5_MG_PO_TABS	0
MELATONIN__1_MG_PO_TABS	0
GLIMEPIRIDE_4_MG_PO_TABS	0
GLIMEPIRIDE_2_MG_PO_TABS	0
MENTHOL__3_2_MG_MM_LOZG	0
GLIMEPIRIDE_1_MG_PO_TABS	0
METOLAZONE__5_MG_PO_TABS	0
FLUTICASONE_PROPIONATE__50_MCG_ACTUATION_NA_SPSN	0
FLUTICASONE_PROPION_SALMETEROL_500_50_MCG_DOSE_IN_DSDV	0
FLUTICASONE_PROPION_SALMETEROL_250_50_MCG_DOSE_IN_DSDV	0
FLUDROCORTISONE_0_1_MG_PO_TABS	0
MILRINONE_IN_0_9__NACL_40_MG_100_ML__0_4_MG_ML__IV_SOLN	0
MILRINONE_IN_5___DEXTROSE_20_MG_100_ML__200_MCG_ML__IV_PGBK	0
MILRINONE_IN_D5W_40_MG_100_ML__0_4_MG_ML__IV_SOLN	0
MIRTAZAPINE__7_5_MG_PO_TABS	0
MULTIVITAMIN_PO_TABS	0
MULTIVITAMIN_WITH_MINERALS_PO_TABS	0
EPOPROSTENOL__VELETRI__NEBULIZATION_SOLUTION__RESTRICTED_MED_	0
NESIRITIDE_IN_D5W_1500_MCG_250_ML__6_MCG_ML__IV_SOLN	0
DORZOLAMIDE_2___OP_DROP	0
MAGNESIUM_SULFATE_IN_WATER_4_GRAM_100_ML__4____IV_PGBK	0
GLIPIZIDE__5_MG_PO_TR24	0
NITROPRUSSIDE__NIPRIDE__50_MG_100_ML_D5W_VIAL_TO_BAG_INFUSION	0
GLIPIZIDE_10_MG_PO_TR24	0
HYDROMORPHONE_1MG_ML_IJ_SOLN_IVPB__PREP_BY_RN_	0
KETAMINE__KETALAR__INFUSION_FOR_ADULT	0
KETAMINE_INFUSION__LOW_DOSE_IN_MG_KG_HR__FOR_ADULT	0
HYDROMORPHONE__PF___1_MG_ML_IJ_SOLN	0
HYDROMORPHONE__2_MG_ML_IJ_SOLN	0
HYDROMORPHONE__1_MG_ML_IJ_SOLN	0
LACTOBACILLUS_RHAMNOSUS_GG_10_BILLION_CELL_PO_CAPS	0
HYDROCODONE_ACETAMINOPHEN_7_5_325_MG_PO_TABS	0
HYDROCODONE_ACETAMINOPHEN_5_325_MG_PO_TABS	0
LATANOPROST_0_005___OP_DROP	0
LEVALBUTEROL_HCL_0_63_MG_IN_NEBU	0
HYDROCODONE_ACETAMINOPHEN_10_325_MG_PO_TABS	0
LIDOCAINE_4___TP_PTMD	0
LIDOCAINE_5___TP_PTMD	0
HALOPERIDOL_LACTATE_5_MG_ML_IJ_SOLN	0
GLYBURIDE_5_MG_PO_TABS	0
LORAZEPAM_0_5_MG_PO_TABS	0
LORAZEPAM_1_MG_PO_TABS	0
GLYBURIDE_1_25_MG_PO_TABS	0
NITROGLYCERIN_2___TD_OINT	0
NITROPRUSSIDE_IN_D5W_100_MG_250_ML__0_4_MG_ML__IV_SOLN	0
TACROLIMUS_IN_D5W_1_MG_250_ML__0_004_MG_ML__IV_INFUSION	0
CALCIUM_GLUCONATE_1_G_IN_MINI_BAG_PLUS_IVPB	0
CALCIUM_GLUC_IN_NACL__ISO_OSM_1_GRAM_50_ML_IV_SOLN	0
CALCIUM_CARBONATE_VITAMIN_D3_500_MG_5_MCG__200_UNIT__PO_TABS	0
CALCITRIOL_0_25_MCG_PO_CAPS	0
BUMETANIDE_1_MG_PO_TABS	0
SACUBITRIL_VALSARTAN_24_26_MG_PO_TABS	0
SCOPOLAMINE_BASE_1_MG_OVER_3_DAYS_TD_PT3D	0
BRIMONIDINE_0_2___OP_DROP	0
BRIMONIDINE_0_15___OP_DROP	0
SEVELAMER_CARBONATE_0_8_GRAM_PO_PWPK	0
B_COMPLEX_VITAMIN_C_FOLIC_ACID_0_8_MG_PO_TABS	0
SOD_PHOS_DI__MONO_K_PHOS_MONO_250_MG_PO_TABS	0
SODIUM_CHLORIDE__0_9___IN_NEBU	0
SODIUM_CHLORIDE__3___IN_NEBU	0
ARTIFICIAL_SALIVA__YERBAS_LYT__MM_SPRA	0
SUCRALFATE_1_GRAM_PO_TABS	0
SUCRALFATE_100_MG_ML_PO_SUSP	0
SULFAMETHOXAZOLE_TRIMETHOPRIM_400_80_MG_PO_TABS	0
SULFAMETHOXAZOLE_TRIMETHOPRIM_800_160_MG_PO_TABS	0
TACROLIMUS_0_5_MG_PO_CAPS	0
PSYLLIUM_HUSK__ASPARTAME__3_4_GRAM_PO_PWPK	0
CALCIUM_GLUCONATE_INFUSION_IN_50_ML	0
OLANZAPINE__2_5_MG_PO_TABS	0
CALCIUM_GLUCONATE_IVPB_1_G	0
OLANZAPINE__5_MG_PO_TBDL	0
OMEGA_3_FATTY_ACIDS_FISH_OIL_360_1_200_MG_PO_CAPS	0
DIGOXIN_125_MCG__0_125_MG__PO_TABS	0
OXYCODONE_ACETAMINOPHEN_10_325_MG_PO_TABS	0
OXYCODONE_ACETAMINOPHEN_5_325_MG_PO_TABS	0
DEXMEDETOMIDINE_VIAL_TO_BAG_200_MCG_IN_NACL_50_ML_INFUSION	0
DEXMEDETOMIDINE_IN_0_9__NACL_400_MCG_100ML__4_MCG_ML__IV	0
DEXMEDETOMIDINE_IN_0_9__NACL_200_MCG_50ML__4_MCG_ML__IV_SOLN	0
DEXMEDETOMIDINE_IN_0_9___NACL_200_MCG_50_ML__4_MCG_ML__IV_SOLN	0
CYCLOSPORINE_0_05___OP_DPET	0
CSHS_PARENTERAL_NUTRITION_ORDER_CLINIMIX_E_MIXTURE	0
COLCHICINE_0_6_MG_PO_TABS	0
CLONIDINE_HCL_0_2_MG_PO_TABS	0
IPRATROPIUM_BROMIDE_0_02___IN_SOLN	0
CLONAZEPAM_0_5_MG_PO_TABS	0
POTASSIUM__SODIUM_PHOSPHATES_280_160_250_MG_PO_PWPK	0
PREDNISOLONE_ACETATE_1___OP_DRPS	0
CARBIDOPA_LEVODOPA_25_100_MG_PO_TABS	0
CANGRELOR__KENGREAL__50_MG_IN_250_ML_0_9__NACL_INFUSION	0
non_ICU	0
