## Supplemental Table 2 for "Medications that Regulate Gastrointestinal Transit Influence Inpatient Blood Glucose"

### Sheet: STable2
variable	adjusted_p_value	coefficient	standard error	95CI_lower	95CI_upper
Intercept	0	51.404	0.75	49.934	52.873
PMH_T2DM	1.27428e-105	10.655	0.486	9.704	11.607
Black_or_African_American	2.71544e-09	-3.366	0.542	-4.428	-2.304
CREATININE_mean	0.000718036	-0.376	0.102	-0.577	-0.176
PREDNISONE__5_MG_PO_TABS	8.96658e-09	0.778	0.13	0.524	1.033
GLUCOSE_POC_mean	0	0.461	0.006	0.45	0.473
MORPHINE__4_MG_ML_IV_SOLN	0.00347188	0.375	0.118	0.144	0.606
INSULIN_ASPART_U_100_100_UNITS_ML_SC_SOLN	4.63626e-16	0.439	0.052	0.337	0.542
DEXAMETHASONE_SODIUM_PHOSPHATE__4_MG_ML_IJ_SOLN	5.25065e-12	0.353	0.049	0.256	0.449
DEXAMETHASONE__4_MG_PO_TABS	0.00132765	0.337	0.096	0.147	0.526
LOPERAMIDE_2_MG_PO_CAPS	0.0272821	-0.655	0.268	-1.181	-0.129
MAGNESIUM_SULFATE_IN_D5W__1_G_100_ML_IV_PGBK	3.70535e-05	-0.675	0.153	-0.975	-0.374
BISACODYL__5_MG_PO_TBEC	0.0294271	-0.227	0.095	-0.413	-0.042
LIDOCAINE__PF__10_MG_ML__1____IJ_SOLN	0.00231526	0.212	0.064	0.086	0.337
ZOLPIDEM_10_MG_PO_TABS	0.14331	-0.191	0.119	-0.425	0.043
GLUCOSE_POC_last	3.87071e-206	0.147	0.005	0.137	0.156
MIRTAZAPINE_15_MG_PO_TABS	0.2447	-0.092	0.075	-0.238	0.054
HYDROMORPHONE_IN_D5W_50_MG_250_ML__0_2_MG_ML__PREMIX_IV_PGBK	0.0018616	0.125	0.037	0.052	0.197
INSULIN_LISPRO_100_UNITS_ML_SOLN	6.87134e-37	0.159	0.012	0.135	0.184
PIOGLITAZONE_30_MG_PO_TABS	0.0429929	-0.238	0.106	-0.446	-0.029
APIXABAN_5_MG_PO_TABS	0.140071	-0.136	0.083	-0.299	0.027
INSULIN_REGULAR_HUMAN_100_UNITS_ML_IJ_SOLN	1.86048e-09	0.146	0.023	0.101	0.192
HYDRALAZINE__10_MG_PO_TABS	0.0716946	0.15	0.076	0.002	0.298
PREDNISONE_10_MG_PO_TABS	0.00516737	0.194	0.064	0.069	0.318
LISINOPRIL__5_MG_PO_TABS	0.00763972	0.525	0.181	0.171	0.88
ROSUVASTATIN_10_MG_PO_TABS	0.136638	0.091	0.055	-0.017	0.2
MONTELUKAST_10_MG_PO_TABS	0.550948	-0.047	0.073	-0.191	0.096
PREDNISONE_20_MG_PO_TABS	8.47851e-05	0.098	0.023	0.053	0.144
DOBUTAMINE_IN_D5W_250_MG_125_ML__2_MG_ML__IV_SOLN	0.381824	0.05	0.053	-0.054	0.154
METOCLOPRAMIDE_HCL__5_MG_PO_TABS	0.0193478	0.408	0.158	0.099	0.717
ROSUVASTATIN__5_MG_PO_TABS	0.0414063	0.284	0.126	0.038	0.531
PIPERACILLIN_TAZOBACTAM_IVPB_3_375G	0.0651838	0.3	0.147	0.012	0.588
GLIPIZIDE_10_MG_PO_TABS	0.814712	0.024	0.101	-0.174	0.222
INSULIN_GLARGINE_100_UNITS_ML	1.16124e-08	-0.071	0.012	-0.094	-0.047
DEXTROSE_50___IN_WATER__D50W__IV_SYRG	0.142551	-0.032	0.02	-0.071	0.007
FUROSEMIDE_20_MG_PO_TABS	0.0194291	0.058	0.023	0.014	0.103
SENNOSIDES__8_6_MG_PO_TABS	0.000788655	-0.061	0.017	-0.094	-0.028
AMLODIPINE__5_MG_PO_TABS	0.00639508	0.162	0.055	0.055	0.269
PIPERACILLIN_TAZOBACTAM_VIAL_4_5_G_50_ML_D5W_VIAL_TO_BAG_IVPB	0.198964	0.073	0.053	-0.03	0.176
METHYLPREDNISOLONE_SOD_SUC_PF__40_MG_ML_IJ_SOLR	4.65245e-09	0.064	0.011	0.044	0.085
ALBUTEROL_SULFATE_2_5_MG__3_ML__0_083____IN_NEBU	0.0877856	-0.188	0.1	-0.383	0.007
TORSEMIDE__20_MG_PO_TABS	0.233797	0.043	0.034	-0.023	0.11
LACTULOSE_20_GRAM_30_ML_PO_SOLN	7.36901e-08	0.07	0.012	0.045	0.094
SODIUM_CITRATE_CITRIC_ACID_500_334_MG_5_ML_PO_SOLN	0.109509	0.053	0.03	-0.005	0.111
AMLODIPINE_10_MG_PO_TABS	0.0571295	0.104	0.049	0.007	0.2
SITAGLIPTIN__25_MG_PO_TABS	0.662133	-0.021	0.046	-0.112	0.07
ISOSORBIDE_DINITRATE_10_MG_PO_TABS	0.526893	-0.044	0.064	-0.169	0.081
ONDANSETRON_HCL__PF__4_MG_2_ML_IJ_SOLN	0.182668	-0.057	0.04	-0.135	0.02
HYDROMORPHONE__2_MG_PO_TABS	0.173561	0.229	0.154	-0.073	0.531
SPIRONOLACTONE__25_MG_PO_TABS	0.63826	-0.016	0.032	-0.078	0.046
HYDRALAZINE_20_MG_ML_IJ_SOLN	0.233797	-0.054	0.043	-0.138	0.029
Group Var	1.5685e-11	57.617	0.156
