## Supplemental Table 3 for "Medications that Regulate Gastrointestinal Transit Influence Inpatient Blood Glucose"

### Sheet: STable4
variable	adjusted_p_value	coefficient	standard error	95CI_lower	95CI_upper
Intercept	0	51.537	0.757	50.053	53.021
PMH_T2DM	4.03193e-103	10.776	0.497	9.802	11.749
Black_or_African_American	3.41974e-09	-3.366	0.542	-4.429	-2.303
CREATININE_mean	0.00221972	-0.353	0.104	-0.556	-0.15
PREDNISONE__5_MG_PO_TABS	7.25934e-09	0.788	0.13	0.533	1.043
GLUCOSE_POC_mean	0	0.461	0.006	0.45	0.473
MORPHINE__4_MG_ML_IV_SOLN	0.0718199	0.324	0.153	0.024	0.624
INSULIN_ASPART_U_100_100_UNITS_ML_SC_SOLN	7.83425e-16	0.437	0.052	0.335	0.54
DEXAMETHASONE_SODIUM_PHOSPHATE__4_MG_ML_IJ_SOLN	1.0002e-11	0.35	0.049	0.254	0.446
DEXAMETHASONE__4_MG_PO_TABS	0.00191676	0.334	0.096	0.144	0.523
LOPERAMIDE_2_MG_PO_CAPS	0.033085	-0.662	0.269	-1.188	-0.136
MAGNESIUM_SULFATE_IN_D5W__1_G_100_ML_IV_PGBK	8.68158e-05	-0.654	0.154	-0.956	-0.353
BISACODYL__5_MG_PO_TBEC	0.0395542	-0.226	0.095	-0.412	-0.041
LIDOCAINE__PF__10_MG_ML__1____IJ_SOLN	0.00564945	0.201	0.064	0.075	0.327
ZOLPIDEM_10_MG_PO_TABS	0.175367	-0.191	0.12	-0.426	0.043
GLUCOSE_POC_last	5.36902e-206	0.147	0.005	0.137	0.156
MIRTAZAPINE_15_MG_PO_TABS	0.281121	-0.092	0.075	-0.238	0.054
HYDROMORPHONE_IN_D5W_50_MG_250_ML__0_2_MG_ML__PREMIX_IV_PGBK	0.00641054	0.122	0.04	0.044	0.2
INSULIN_LISPRO_100_UNITS_ML_SOLN	7.45288e-37	0.16	0.012	0.135	0.184
PIOGLITAZONE_30_MG_PO_TABS	0.0537343	-0.239	0.107	-0.448	-0.03
APIXABAN_5_MG_PO_TABS	0.175367	-0.131	0.083	-0.294	0.033
INSULIN_REGULAR_HUMAN_100_UNITS_ML_IJ_SOLN	3.24637e-09	0.145	0.023	0.099	0.191
HYDRALAZINE__10_MG_PO_TABS	0.0833909	0.153	0.076	0.005	0.301
PREDNISONE_10_MG_PO_TABS	0.0059197	0.197	0.064	0.072	0.321
LISINOPRIL__5_MG_PO_TABS	0.00996455	0.523	0.181	0.169	0.878
ROSUVASTATIN_10_MG_PO_TABS	0.145188	0.095	0.055	-0.013	0.203
MONTELUKAST_10_MG_PO_TABS	0.661776	-0.043	0.073	-0.187	0.101
PREDNISONE_20_MG_PO_TABS	8.68158e-05	0.099	0.023	0.053	0.145
DOBUTAMINE_IN_D5W_250_MG_125_ML__2_MG_ML__IV_SOLN	0.415683	0.052	0.053	-0.052	0.155
METOCLOPRAMIDE_HCL__5_MG_PO_TABS	0.0268692	0.404	0.158	0.094	0.714
ROSUVASTATIN__5_MG_PO_TABS	0.045361	0.293	0.126	0.046	0.54
PIPERACILLIN_TAZOBACTAM_IVPB_3_375G	0.0833909	0.296	0.147	0.008	0.585
GLIPIZIDE_10_MG_PO_TABS	0.834732	0.023	0.101	-0.175	0.221
INSULIN_GLARGINE_100_UNITS_ML	1.81175e-08	-0.07	0.012	-0.094	-0.047
DEXTROSE_50___IN_WATER__D50W__IV_SYRG	0.175367	-0.031	0.02	-0.07	0.008
FUROSEMIDE_20_MG_PO_TABS	0.213355	0.051	0.036	-0.019	0.122
SENNOSIDES__8_6_MG_PO_TABS	0.000964019	-0.061	0.017	-0.094	-0.028
AMLODIPINE__5_MG_PO_TABS	0.00873472	0.161	0.055	0.054	0.268
PIPERACILLIN_TAZOBACTAM_VIAL_4_5_G_50_ML_D5W_VIAL_TO_BAG_IVPB	0.238935	0.071	0.053	-0.032	0.174
METHYLPREDNISOLONE_SOD_SUC_PF__40_MG_ML_IJ_SOLR	5.4975e-09	0.064	0.011	0.044	0.085
ALBUTEROL_SULFATE_2_5_MG__3_ML__0_083____IN_NEBU	0.113175	-0.185	0.1	-0.38	0.01
TORSEMIDE__20_MG_PO_TABS	0.241711	0.045	0.034	-0.021	0.112
LACTULOSE_20_GRAM_30_ML_PO_SOLN	9.87968e-08	0.07	0.012	0.045	0.094
SODIUM_CITRATE_CITRIC_ACID_500_334_MG_5_ML_PO_SOLN	0.13982	0.052	0.03	-0.006	0.11
AMLODIPINE_10_MG_PO_TABS	0.077352	0.102	0.049	0.006	0.199
SITAGLIPTIN__25_MG_PO_TABS	0.737332	-0.019	0.046	-0.11	0.072
ISOSORBIDE_DINITRATE_10_MG_PO_TABS	0.618412	-0.042	0.064	-0.167	0.083
ONDANSETRON_HCL__PF__4_MG_2_ML_IJ_SOLN	0.175367	-0.063	0.04	-0.141	0.015
HYDROMORPHONE__2_MG_PO_TABS	0.205812	0.225	0.154	-0.077	0.527
SPIRONOLACTONE__25_MG_PO_TABS	0.738293	-0.012	0.032	-0.075	0.05
HYDRALAZINE_20_MG_ML_IJ_SOLN	0.267283	-0.054	0.043	-0.138	0.029
PMH_CHF	0.198059	-0.687	0.46	-1.587	0.214
FUROSEMIDE_20_MG_PO_TABS:PMH_CHF	0.774584	0.015	0.046	-0.076	0.105
Admit_Pain	0.662053	0.342	0.598	-0.831	1.515
MORPHINE__4_MG_ML_IV_SOLN:Admit_Pain	0.737332	0.099	0.238	-0.368	0.566
OR	0.164864	-3.337	2.025	-7.307	0.633
BISACODYL__5_MG_PO_TBEC:OR	0.737332	-1.04	2.349	-5.643	3.564
LIDOCAINE__PF__10_MG_ML__1____IJ_SOLN:OR	0.0985764	1.11	0.574	-0.015	2.236
LOPERAMIDE_2_MG_PO_CAPS:OR	0.662402	7.426	13.359	-18.758	33.61
HYDROMORPHONE_IN_D5W_50_MG_250_ML__0_2_MG_ML__PREMIX_IV_PGBK:Admit_Pain	0.855619	0.019	0.104	-0.185	0.223
METOCLOPRAMIDE_HCL__5_MG_PO_TABS:OR	0.738293	0.816	2.14	-3.379	5.011
SENNOSIDES__8_6_MG_PO_TABS:OR	0.451901	0.263	0.291	-0.307	0.833
Group Var	2.13706e-11	57.469	0.156
