## Supplemental Table 4 for "Medications that Regulate Gastrointestinal Transit Influence Inpatient Blood Glucose"

### Sheet: Sheet1
variable	adjusted_p_value	coefficient	standard error	95CI_lower	95CI_upper
Intercept	2.26139e-242	66.063	1.981	62.180	69.947
PMH_T2DM	1.08067e-149	16.144	0.617	14.935	17.354
PREDNISONE__5_MG_PO_TABS	1.07886e-22	3.359	0.335	2.702	4.016
DEXAMETHASONE_SODIUM_PHOSPHATE__4_MG_ML_IJ_SOLN	8.72217e-20	1.956	0.210	1.545	2.367
Non_Hispanic	0.256045	-2.216	1.871	-5.883	1.452
DEXAMETHASONE__4_MG_PO_TABS	4.82525e-07	1.839	0.348	1.156	2.522
PREDNISONE_10_MG_PO_TABS	1.12448e-11	1.322	0.188	0.953	1.691
PREDNISONE_20_MG_PO_TABS	7.37754e-41	0.902	0.067	0.772	1.033
INSULIN_ASPART_U_100_100_UNITS_ML_SC_SOLN	4.91583e-06	0.955	0.198	0.567	1.343
LIDOCAINE__PF__10_MG_ML__1____IJ_SOLN	0.000492199	0.606	0.161	0.290	0.922
BISACODYL__5_MG_PO_TBEC	0.017614	-0.816	0.313	-1.430	-0.203
MAGNESIUM_SULFATE_IN_D5W__1_G_100_ML_IV_PGBK	1.4276e-09	-2.390	0.380	-3.134	-1.646
METHYLPREDNISOLONE_SOD_SUC_PF__40_MG_ML_IJ_SOLR	1.01016e-19	0.391	0.042	0.309	0.474
NOREPINEPHRINE_BITARTRATE_D5W_4MG_250ML__16MCG_ML__IV_SOLN	0.000569071	0.272	0.073	0.128	0.415
CREATININE_mean	0.00299395	-0.430	0.134	-0.692	-0.167
HYDROMORPHONE_IN_D5W_50_MG_250_ML__0_2_MG_ML__PREMIX_IV_PGBK	0.043668	0.323	0.150	0.029	0.617
GLUCOSE_POC_mean	0	0.377	0.009	0.358	0.395
INSULIN_REGULAR_HUMAN_100_UNITS_ML_IJ_SOLN	1.43828e-05	-0.341	0.074	-0.486	-0.195
INSULIN_NPH_ISOPH_U_100_HUMAN_100_UNITS_ML_SC_SUSP	0.0242335	0.327	0.132	0.067	0.586
AMLODIPINE__5_MG_PO_TABS	0.00730859	0.465	0.160	0.152	0.779
PIPERACILLIN_TAZOBACTAM_VIAL_4_5_G_50_ML_D5W_VIAL_TO_BAG_IVPB	0.056122	0.469	0.233	0.012	0.926
HYDRALAZINE__10_MG_PO_TABS	0.00312877	0.852	0.268	0.328	1.377
DEXTROSE_50___IN_WATER__D50W__IV_SYRG	1.82975e-07	-0.214	0.039	-0.291	-0.137
ONDANSETRON_HCL__PF__4_MG_2_ML_IJ_SOLN	0.0670696	-0.264	0.137	-0.533	0.005
PANTOPRAZOLE_20_MG_PO_TBEC	0.0271165	0.241	0.101	0.043	0.439
INSULIN_NPH_AND_REGULAR_HUMAN_100_UNIT_ML__70_30__SC	0.53903	-0.100	0.163	-0.421	0.220
FEBUXOSTAT_40_MG_PO_TABS	0.245982	-0.100	0.082	-0.261	0.061
TORSEMIDE__20_MG_PO_TABS	0.502263	0.073	0.105	-0.132	0.278
SPIRONOLACTONE__25_MG_PO_TABS	0.0249288	-0.214	0.087	-0.385	-0.043
ROSUVASTATIN_20_MG_PO_TABS	0.0409603	0.142	0.065	0.015	0.269
SODIUM_CITRATE_CITRIC_ACID_500_334_MG_5_ML_PO_SOLN	0.0557272	0.278	0.137	0.010	0.546
LABETALOL_5_MG_ML_IV_SOLN	0.056122	0.204	0.101	0.006	0.402
GLUCOSE_POC_last	2.94653e-80	0.160	0.008	0.143	0.176
AMLODIPINE_10_MG_PO_TABS	0.00299395	0.434	0.135	0.169	0.698
Hispanic	0.503708	1.332	1.948	-2.485	5.149
METHYLPREDNISOLONE_SOD_SUC_PF__125_MG_2_ML_IJ_SOLR	4.22969e-15	0.150	0.019	0.114	0.187
LACTULOSE_20_GRAM_30_ML_PO_SOLN	0.000721568	0.188	0.052	0.087	0.289
LORATADINE_10_MG_PO_TABS	0.264198	0.356	0.309	-0.249	0.961
FUROSEMIDE_20_MG_PO_TABS	0.0292292	0.162	0.069	0.026	0.297
CALCIUM_GLUCONATE_1G_VIAL_TO_BAG_IVPB	0.0231414	-0.043	0.017	-0.078	-0.009
MIDODRINE_10_MG_PO_TABS	0.0357063	-0.371	0.165	-0.694	-0.049
SERTRALINE__50_MG_PO_TABS	0.0252576	0.170	0.070	0.033	0.307
MIDAZOLAM__PF__IN_NACL_100_MG_100_ML__1_MG_ML__IV_SOLN	0.0519678	0.271	0.131	0.015	0.528
LOSARTAN__25_MG_PO_TABS	0.0730939	0.206	0.110	-0.010	0.422
Black_or_African_American	0.000138833	-2.991	0.733	-4.428	-1.553
PROCHLORPERAZINE_EDISYLATE_10_MG_2_ML__5_MG_ML__IJ_SOLN	0.228342	-0.325	0.254	-0.824	0.174
INSULIN_GLARGINE_100_UNITS_ML	0.000989989	0.129	0.036	0.058	0.200
CARVEDILOL_25_MG_PO_TABS	0.0271165	0.137	0.058	0.024	0.251
GLIPIZIDE_10_MG_PO_TABS	0.192365	0.476	0.344	-0.198	1.150
NATEGLINIDE__60_MG_PO_TABS	0.00704647	-0.082	0.028	-0.137	-0.027
DOBUTAMINE_IN_0_9__NACL_1000_MG_250_ML__4_MG_ML__IV_SOLN	0.0730939	-0.273	0.146	-0.560	0.014
Group Var	9.35837e-09	92.042	0.284
