## Supplemental Table 5 for "Medications that Regulate Gastrointestinal Transit Influence Inpatient Blood Glucose"

### Sheet: Sheet1
variable	adjusted_p_value	coefficient	standard error	95CI_lower	95CI_upper
Intercept	0	55.142	0.748	53.675	56.609
PMH_T2DM	3.63775e-98	10.738	0.507	9.743	11.732
Black_or_African_American	1.56572e-07	-3.151	0.570	-4.269	-2.033
PREDNISONE__5_MG_PO_TABS	1.17648e-07	1.337	0.239	0.868	1.805
DEXAMETHASONE_SODIUM_PHOSPHATE__4_MG_ML_IJ_SOLN	1.44055e-14	0.723	0.091	0.545	0.900
DEXAMETHASONE__4_MG_PO_TABS	0.000126437	0.708	0.173	0.370	1.046
INSULIN_ASPART_U_100_100_UNITS_ML_SC_SOLN	3.6428e-10	0.583	0.089	0.408	0.758
CREATININE_mean	2.67107e-06	-0.529	0.107	-0.738	-0.321
LISINOPRIL__5_MG_PO_TABS	0.00624779	0.912	0.302	0.320	1.503
GLUCOSE_POC_mean	0	0.493	0.006	0.480	0.506
TACROLIMUS_1_MG_PO_CAPS	0.000122902	0.904	0.219	0.474	1.334
PREDNISONE_10_MG_PO_TABS	0.0103109	0.315	0.112	0.096	0.534
LIDOCAINE__PF__10_MG_ML__1____IJ_SOLN	0.000430624	0.297	0.078	0.143	0.450
MAGNESIUM_SULFATE_IN_D5W__1_G_100_ML_IV_PGBK	0.000462239	-0.883	0.235	-1.344	-0.423
INSULIN_LISPRO_100_UNITS_ML_SOLN	9.84232e-31	0.240	0.021	0.200	0.281
MIDAZOLAM_IN_0_9___SOD_CHLORID_1_MG_ML_IV_SOLN	0.248727	0.065	0.052	-0.037	0.168
BISACODYL__5_MG_PO_TBEC	0.00837016	-0.420	0.144	-0.703	-0.138
SITAGLIPTIN__25_MG_PO_TABS	0.0607855	-0.181	0.086	-0.350	-0.012
PREDNISONE_20_MG_PO_TABS	5.15511e-05	0.169	0.039	0.092	0.245
NICOTINE_14_MG_TD_PT24	0.618146	-0.064	0.124	-0.307	0.179
HYDRALAZINE__10_MG_PO_TABS	0.0119612	0.352	0.127	0.102	0.602
CSHS_PARENTERAL_NUTRITITION_ORDER_ADULT	0.0397004	0.484	0.213	0.067	0.901
MORPHINE__4_MG_ML_IV_SOLN	0.0122849	0.537	0.196	0.153	0.920
MIRTAZAPINE_15_MG_PO_TABS	0.0397004	-0.296	0.129	-0.548	-0.043
PIPERACILLIN_TAZOBACTAM_IVPB_3_375G	0.104696	0.466	0.258	-0.039	0.971
BISACODYL_10_MG_PR_SUPP	0.0903653	-0.231	0.122	-0.469	0.008
METHYLPREDNISOLONE_SOD_SUC_PF__40_MG_ML_IJ_SOLR	4.95974e-11	0.137	0.020	0.098	0.176
EZETIMIBE_10_MG_PO_TABS	0.0903653	-0.279	0.148	-0.568	0.011
LACTULOSE_20_GRAM_30_ML_PO_SOLN	2.80077e-07	0.126	0.023	0.080	0.172
TORSEMIDE__20_MG_PO_TABS	0.166406	0.089	0.059	-0.027	0.205
SPIRONOLACTONE__25_MG_PO_TABS	0.160534	-0.084	0.054	-0.190	0.023
AMLODIPINE__5_MG_PO_TABS	0.0100581	0.272	0.096	0.084	0.459
POTASSIUM_CHLORIDE_IN_WATER__20_MEQ_50_ML_IV_PGBK	0.00590021	-0.117	0.038	-0.191	-0.042
DONEPEZIL_10_MG_PO_TABS	0.115894	-0.329	0.188	-0.697	0.040
DOBUTAMINE_IN_0_9__NACL_500_MG_250_ML__2_MG_ML__IV_SOLN	0.339883	0.076	0.074	-0.070	0.221
CISATRACURIUM_2_MG_ML_IV_SOLN	0.197089	-0.184	0.132	-0.442	0.074
NOREPINEPHRINE_BITARTRATE_D5W_4MG_250ML__16MCG_ML__IV_SOLN	0.0397004	0.071	0.031	0.010	0.132
HYDROMORPHONE_IN_D5W_125_MG_250_ML__0_5_MG_ML__IV_SOLN	0.284827	0.122	0.106	-0.085	0.330
HYDROMORPHONE_IN_D5W_50_MG_250_ML__0_2_MG_ML__PREMIX_IV_PGBK	0.0903653	0.143	0.075	-0.004	0.290
DOBUTAMINE_IN_D5W_250_MG_125_ML__2_MG_ML__IV_SOLN	0.197089	0.127	0.091	-0.051	0.305
ISOSORBIDE_DINITRATE_10_MG_PO_TABS	0.297496	-0.127	0.113	-0.348	0.095
GLUCOSE_POC_last	1.80281e-63	0.092	0.005	0.081	0.103
MIDAZOLAM__PF__IN_NACL_100_MG_100_ML__1_MG_ML__IV_SOLN	0.413525	0.046	0.053	-0.057	0.149
ONDANSETRON_HCL__PF__4_MG_2_ML_IJ_SOLN	0.115894	-0.118	0.068	-0.252	0.015
ALUM_MAG_HYDROXIDE_SIMETH_400_400_40_MG_5_ML_PO_SUSP	0.153034	-0.109	0.069	-0.245	0.027
PMH_T1DM	1.40847e-05	3.564	0.771	2.053	5.075
LACTULOSE_10_GRAM_15_ML__15_ML__PO_SOLN	0.579069	-0.031	0.053	-0.135	0.073
INSULIN_NPH_AND_REGULAR_HUMAN_100_UNIT_ML__70_30__SC	0.96436	-0.004	0.085	-0.170	0.162
INSULIN_NPH_ISOPH_U_100_HUMAN_100_UNITS_ML_SC_SUSP	0.0397004	0.138	0.060	0.019	0.256
ISOSORBIDE_DINITRATE_20_MG_PO_TABS	0.145196	-0.071	0.044	-0.157	0.015
MIDODRINE__5_MG_PO_TABS	0.551796	-0.042	0.066	-0.171	0.087
Group Var	7.02865e-13	70.700	0.181
